# Patient stratification reveals the molecular basis of disease co-occurrences

**DOI:** 10.1101/2021.07.22.21260979

**Authors:** Beatriz Urda-García, Jon Sánchez-Valle, Rosalba Lepore, Alfonso Valencia

**Author notes:** Alfonso Valencia and Beatriz Urda-García., **Email:**. **Competing Interest Statement:** None declared.

## Abstract

Epidemiological evidence shows that some diseases tend to co-occur; more exactly, certain groups of patients with a given disease are at a higher risk of developing a specific secondary condition. Here we develop a new approach to generate a disease network that uses the accumulating RNA-seq data on human diseases to significantly match an unprecedented proportion of known comorbidities, providing plausible biological models for such co-occurrences and effectively mirroring the underlying structure of complex disease relationships. Furthermore, 64% of the known disease pairs can be explained by analyzing groups of patients with similar expression profiles, highlighting the importance of patient stratification in the study of comorbidities. These results solidly support the existence of molecular mechanisms behind many of the known comorbidities, with most captured co-occurrences implicating the immune system. Additionally, we identified new and potentially underdiagnosed comorbidities, providing molecular insights that could inform targeted therapeutic strategies. We provide a functional and comprehensive resource to explore diseases, disease co-occurrences and their underlying molecular processes at different resolution levels at http://disease-perception.bsc.es/rgenexcom/.

**Significance Statement:** Understanding why certain diseases tend to co-occur is key for improving patient outcomes. This study introduces a new approach to map disease co-occurrences using large-scale RNA sequencing data, revealing that many comorbidities share a molecular basis, often linked to the immune system. By stratifying patients based on similar gene expression profiles, we uncover additional known disease associations and suggest potential new ones, highlighting the need for personalized approaches to comorbidities. These findings, accessible through a web resource, provide a framework for systematically exploring diseases and their relationships at the molecular level, potentially leading to more effective management and treatment strategies.
