## Supplementary Data for "Patient stratification reveals the molecular basis of disease co-occurrences"

### Sheet: Supplementary Data 1
Supplementary Data 1
Collected RNA-seq studies comprising human diseases.
It shows disease name, study, number of cases and number of controls.
Disease	Study	Tissue	Cases	Controls
Adenomatous polyps	GSE76987	Colon	10	20
Alagille syndrome	GSE104873	Liver	5	5
Amyotrophic lateral sclerosis	GSE67196	Brain	36	17
Asthma	GSE85567	Airway epithelium	57	28
Autism	GSE67528	Brain	17	8
Bipolar disorder	GSE78936	Brain	9	9
Bipolar disorder	GSE78936	Brain	7	6
Bipolar disorder	GSE78936	Brain	7	6
Borrelia burgdorferi infection	GSE85143	Brain	6	3
Breast cancer	GSE58135	Breast	38	98
Breast cancer	GSE69240	Breast	18	10
Cardiomyopathy	GSE71613	Heart	4	4
Chronic lymphocytic leukemia	GSE66117	Blood	41	3
Chronic obstructive pulmonary disease	GSE57148	Lung	98	91
Coeliac disease	GSE69549	Intestine	13	10
Colorectal cancer	GSE74369	Colon	10	10
Colorectal cancer	GSE77635	Colon	9	9
Colorectal cancer	GSE76987	Colon	4	20
Crohn’s Disease	GSE67250	Intestine	3	3
Crohn’s disease	GSE83687	Colon	42	58
Crohn’s disease	GSE93624	Ileon	194	35
Downs syndrome	GSE79842	Fibroblast	17	18
Eosinophilic esophagitis	GSE58640	Esophagus	9	6
Facioscapulohumeral dystrophy	GSE56787	Muscle	15	8
Familial Dysautonomia	GSE77513	Brain	5	3
Familial pulmonary arterial hypertension	GSE79613	Brain	5	6
Friedreich’s ataxia	GSE104288	Skin	18	17
Glioblastoma	GSE59612	Brain	74	17
Glioblastoma	GSE79338	Brain	11	3
Human immunodeficiency virus infection	GSE81198	Intestine	58	26
Huntington’s disease	GSE64810	Brain	20	49
Huntington’s disease	GSE79666	Brain	7	7
Huntington’s disease	GSE95343	Brain	3	3
Huntington’s disease	GSE97100	Brain	8	4
Hyperplastic polyps	GSE76987	Colon	10	20
Idiopathic pulmonary fibrosis	GSE92592	Lung	18	19
Ischemia	GSE59100	Heart	4	4
Kaposi’s Sarcoma	GSE100684	Lymphatic node	4	4
Keratoconus	GSE112155	Cornea	7	8
Liver cancer	GSE63420	Liver	7	7
Liver cancer	GSE63863	Liver	12	12
Liver cancer	GSE65485	Liver	47	4
Liver cancer	GSE81550	Liver	3	3
Liver cancer	GSE97214	Liver	9	9
Liver cancer	GSE70089	Liver	3	6
Liver cancer	GSE94660	Liver	21	21
Liver cancer	GSE84073	Liver	9	4
Lung cancer	GSE70089	Lung	3	6
Lung cancer	GSE81089	Lung	199	19
Lymphocytic colitis	GSE65107	Colon	4	4
Multiple sclerosis	GSE100297	Brain	4	5
Muscular dystrophy	GSE103270	Skin	13	6
Myotonic dystrophy	GSE67812	Heart	3	3
Parkinson’s disease	GSE62642	Brain	6	8
Parkinson’s disease	GSE68719	Brain	29	44
Parkinson’s disease	GSE90514	Fibroblast	4	4
Posttraumatic stress disorder	GSE64813	Blood	47	47
Posttraumatic stress disorder	GSE83601	Blood	5	5
Prostate cancer	GSE82071	Prostate	10	10
Prostate cancer	GSE85606	Prostate	3	3
Rheumatoid arthritis	GSE90081	Blood	5	9
Schizophrenia	GSE63738	Brain	6	6
Schizophrenia	GSE78936	Brain	10	9
Schizophrenia	GSE78936	Brain	6	6
Schizophrenia	GSE78936	Brain	5	6
Schizophrenia	GSE92874	Brain	3	4
Sessile serrated polyposis	GSE76987	Colon	3	20
Smoker	GSE47718	Airway epithelium	7	10
Systemic lupus erythematosus	GSE80183	Blood	12	4
Thyroid cancer papillary	GSE64912	Thyroid	18	4
Ulcer	GSE57945	Ileon	67	129
Ulcerative colitis	GSE83687	Colon	32	58

### Sheet: Supplementary Data 2
Supplementary Data 2
Comorbidities in Hidalgo et al. captured by the SSN and not by the DSN.
Disease 1	Disease 2
Adenomatous polyps	Asthma
Adenomatous polyps	Crohn's disease
Adenomatous polyps	Familial pulmonary arterial hypertension
Adenomatous polyps	Ulcerative colitis
Amyotrophic lateral sclerosis	Muscular dystrophy
Amyotrophic lateral sclerosis	Parkinson's disease
Amyotrophic lateral sclerosis	Bipolar disorder
Asthma	Ulcerative colitis
Asthma	Systemic lupus erythematosus
Asthma	Coeliac disease
Autism	Down syndrome
Cardiomyopathy	Muscular dystrophy
Bipolar disorder	Cardiomyopathy
Cardiomyopathy	Smoker
Chronic obstructive pulmonary disease	Schizophrenia
Chronic obstructive pulmonary disease	Smoker
Chronic obstructive pulmonary disease	Eosinophilic esophagitis
Chronic obstructive pulmonary disease	Huntington's disease
Coeliac disease	Myotonic dystrophy
Coeliac disease	Facioscapulohumeral muscular dystrophy
Coeliac disease	Human immunodeficiency virus infection
Coeliac disease	Post-traumatic stress disorder
Coeliac disease	Lymphocytic colitis
Coeliac disease	Systemic lupus erythematosus
Crohn's disease	Hyperplastic polyps
Facioscapulohumeral muscular dystrophy	Smoker
Borrelia burgdorferi infection	Facioscapulohumeral muscular dystrophy
Familial dysautonomia	Lymphocytic colitis
Familial dysautonomia	Friedreich's ataxia
Familial dysautonomia	Systemic lupus erythematosus
Familial dysautonomia	Post-traumatic stress disorder
Familial dysautonomia	Myotonic dystrophy
Familial dysautonomia	Ulcer
Familial pulmonary arterial hypertension	Kaposi's sarcoma
Glioblastoma	Post-traumatic stress disorder
Human immunodeficiency virus infection	Lymphocytic colitis
Huntington's disease	Idiopathic pulmonary fibrosis
Familial pulmonary arterial hypertension	Ischemia
Facioscapulohumeral muscular dystrophy	Kaposi's sarcoma
Kaposi's sarcoma	Sessile serrated polyps
Chronic obstructive pulmonary disease	Kaposi's sarcoma
Facioscapulohumeral muscular dystrophy	Multiple sclerosis
Glioblastoma	Muscular dystrophy
Chronic lymphocytic leukemia	Muscular dystrophy
Human immunodeficiency virus infection	Muscular dystrophy
Muscular dystrophy	Parkinson's disease
Huntington's disease	Post-traumatic stress disorder
Post-traumatic stress disorder	Sessile serrated polyps
Post-traumatic stress disorder	Ulcer
Bipolar disorder	Post-traumatic stress disorder
Hyperplastic polyps	Post-traumatic stress disorder
Crohn's disease	Post-traumatic stress disorder
Parkinson's disease	Post-traumatic stress disorder
Prostate cancer	Ulcer
Bipolar disorder	Rheumatoid arthritis
Muscular dystrophy	Rheumatoid arthritis
Keratoconus	Rheumatoid arthritis
Myotonic dystrophy	Systemic lupus erythematosus
Ischemia	Smoker
